# Respiratory virus genomic epidemiology during post-pandemic re-emergence of influenza in Australia

**DOI:** 10.1101/2025.02.23.25320087

**Authors:** Rebecca J Rockett, Jessica E Agius, Shona Chandra, Winkie Fong, Ammar Aziz, Carl JE Suster, Kerri Basile, Connie Lam, Sharon C-A Chen, Dominic E Dwyer, Jen Kok, Sheena G. Sullivan, Ian G. Barr, Vitali Sintchenko, Tanya Golubchik

## Abstract

Simultaneous genomic sequencing of multiple respiratory pathogens from clinical samples can provide real-time data on viral evolution, co-circulation and co-infection during seasonal epidemics. Influenza is a major global respiratory pathogen, with a mature genomic epidemiology framework, that has yet to be integrated with genomic surveillance of other co-circulating respiratory viruses. Leveraging existing well-integrated community influenza sampling during the first major Australian winter influenza season after the lifting of the COVID-19 pandemic restrictions in 2022, we examined the genomic epidemiology of influenza alongside co-infections of common human respiratory viruses. Using a commercial respiratory viral sequencing method, Respiratory Virus Oligo Panel (RVOP, Illumina), we recovered full-length human influenza A genomes from 75% (117/157) of samples with nucleic acid amplification test-confirmed influenza, as well as 19 genomes of co-infecting viruses from 17 samples, including respiratory syncytial virus (RSV-B), human bocavirus, SARS-CoV-2, human metapneumovirus, and coronaviruses 229E and OC43. The observed incidence of co-infecting viruses was temporally consistent with national epidemic trends (RSV and SARS-CoV-2). In all co-infections, the viral abundance was predominated by one of the infecting viruses, suggesting either consecutive infections, or within-host dynamics favouring the dominance of one of the infecting viruses. The dominant influenza subtype was A/H3N2, with a persistent minority of A/H1N1 infections, consistent with national surveillance. We contextualise our representative sample set within the global genomic diversity of A/H3N2 and the ongoing evolution of influenza A/H3N2 in the following Northern Hemisphere 2022/2023 winter. In addition to influenza genomic epidemiology, multi-pathogen methodology enables simultaneous detection and characterisation of co-infecting respiratory pathogens, providing insights into the role of viral dynamics during overlapping epidemics.
