## Supplementary Table 1 for "Respiratory virus genomic epidemiology during post-pandemic re-emergence of influenza in Australia"

### Sheet: Flu_metadata_final_270723_wQC
WGSID_only	SRA	subtype	refname	readnum	readnum_human	readnum_influenza	mapped_prededup	depth_median	log10depth_mean	dup_mincov2	dup_mincov10	pt	Lineage	SEX	INPATIENT/OUTPATIENT/ICU	Age_range	year	Epi Week	FluA_TxRd Ct	RSV_FAM Ct	C-19_FAM Ct	HMPV_Q670 Ct	RHINO Ct	PF3 Ct	EV Ct	Genome stats (complete/typing/failed)	Manual Typing TG	Co-infecting pathogen_1	nreads_dedup_all	prop_npos_cov1	Co-infecting pathogen_2	nreads_dedup_all_2	genome_completeness__cov1
22-011-0801	SRR22696695	H3N2	A_DARWIN_9_2021	182661	171451	7967	7028	19	1.11599	12871	11960	8	Influenza A	F	INPATIENT	<5	2022	17	18.61							C	H3N2
22-011-10601												106	Influenza A	F	OUTPATIENT	<5	2022	23	ND							F
22-011-12001	SRR22696734	H3N2	A_DARWIN_9_2021	1198260	50399	890951	884929	8662	3.04873	13179	13179	120	Influenza A	F	OUTPATIENT	<5	2022	24	21.5							C	H3N2
22-011-13401	SRR22696710	H3N2	A_DARWIN_9_2021	1250175	160940	1070901	1070275	9067	3.09648	13177	13177	134	Influenza A	M	OUTPATIENT	<5	2022	25	20.75							C	H3N2
22-011-7201	SRR22696650	H3N2	A_DARWIN_9_2021	530905	242712	283122		2281	2.50109	12977	12948	72	Influenza A	M	INPATIENT	<5	2022	22	27.69							C	H3N2
22-011-15101	SRR22696694	H3N2	A_DARWIN_9_2021	524319	459396	45423	44685	286	1.82669	13101	13012	151	Influenza A	M	INPATIENT	<5	2022	25	22.05							C	H3N2	Parvoviridae_HBoV	4502	0.998304
22-011-16801												168	Influenza A	M	OUTPATIENT	<5	2022	26	30.96							F
22-011-14701	SRR22696699	H1N1	A_WISCONSIN_588_2019	3300720	154838	3054923	3066203	31755	3.52558	13432	13430	147	Influenza A	M	OUTPATIENT	<5	2022	25	18.19							C	H1N1	Coronaviridae-OC43	615	0.860333
22-011-15601	SRR22696690	H3N2	A_DARWIN_9_2021	216386	138057	24659	24553	214	1.67987	13167	13068	156	Influenza A	M	OUTPATIENT	<5	2022	25	24.26							C	H3N2
22-011-1901				1002	980							19	Influenza A	F	OUTPATIENT	<5	2022	19	31.85							F	?
22-011-12801	SRR22696716	H3N2	A_DARWIN_9_2021	95746	83761	11348	11284	93	1.4358	13116	12915	128	Influenza A	M	OUTPATIENT	<5	2022	24	21.85							C	H3N2
22-011-16001	SRR22696686	H1N1	A_WISCONSIN_588_2019	1132401	78921	1030205	1004106	8507	3.01822	13430	13423	160	Influenza A	M	OUTPATIENT	<5	2022	26	22.31							C	H1N1
22-011-16201	SRR22696683	H3N2	A_DARWIN_9_2021	831347	737068	19487	19176	122	1.56849	13097	12917	162	Influenza A/RSV	M	OUTPATIENT	<5	2022	25	24.93	24.35						C	H3N2	Paramyxoviridae_RSVB	22443	0.995963
22-011-0401		H3N2	A_DARWIN_9_2021	524992	484538	330	247	0	0.0888264	1025	1024	4	Influenza A	M	INPATIENT	<5	2022	17	30.32							T	H3?
22-011-10801	SRR22696746	H3N2	A_DARWIN_9_2021	472562	216565	236978	235859	2435	2.52596	13090	13078	108	Influenza A	F	OUTPATIENT	<5	2022	24	25.04							C	H3N2
22-011-16901	SRR22696679	H3N2	A_DARWIN_9_2021	42145	20943	19698	19596	130	1.56718	13178	13072	169	Influenza A/HMPV/RhV	M	OUTPATIENT	<5	2022	26	24.48			26.72	36.41			C	H3N2	Paramyxoviridae_HMP	107	0.445336
22-011-11501	SRR22696740	H3N2	A_DARWIN_9_2021	366239	218552	133202	133221	1053	2.24672	13178	13168	115	Influenza A	M	INPATIENT	<5	2022	24	19.76							C	H3N2
22-011-9801	SRR22696748	H3N2	A_DARWIN_9_2021	150905	31602	85737	85573	581	2.0311	13178	13166	98	Influenza A	M	OUTPATIENT	<5	2022	23	23.5							C	H3N2
22-011-10901		H1N1	A_WISCONSIN_588_2019	332151	35303	10680	10218	0	0.748283	7025	5658	109	Influenza A	F	OUTPATIENT	<5	2022	24	22.86							T	H1N1	Parvoviridae_HBoV	1835	0.998304
22-011-10001		H3N2	A_DARWIN_9_2021	203700	183326	97	89	0	0.0761174	1219	662	100	Influenza A	M	OUTPATIENT	<5	2022	23	25.23							T	H3N2
22-011-10201		H3N2	A_DARWIN_9_2021	10824	9773	10	10	0	0.0222285	532	0	102	Influenza A	M	OUTPATIENT	<5	2022	23	22.36							F	H3?	Parvoviridae_HBoV	339	0.969851
22-011-4801		H3N2	A_DARWIN_9_2021	167097	151228	960	930	0	0.283734	4235	2703	48	Influenza A	M	OUTPATIENT	<5	2022	20	27.87							T	?
22-011-2501				3750	3401							25	Influenza A	M	OUTPATIENT	<5	2022	17	33.73							F	?
22-011-10501	SRR22696755	H3N2	A_DARWIN_9_2021	77269	16129	59434		355	1.8989	13178	13160	105	Influenza A	M	OUTPATIENT	<5	2022	23	23.02	32.43		38.1				C	H3N2
22-011-16101	SRR22696685	H3N2	A_DARWIN_9_2021	278111	267773	3563	3532	25	1.0753	12931	12409	161	Influenza A	F	OUTPATIENT	<5	2022	26	25.04							C	H3N2
22-011-2401				366	301							24	Influenza A	M	OUTPATIENT	<5	2022	16	27.86							F	?
22-011-13901	SRR22696704	H1N1	A_WISCONSIN_588_2019	360919	313826	41563	41100	254	1.79875	13246	13095	139	Influenza A	M	OUTPATIENT	<5	2022	25	22.71							C	H1N1
22-011-14501	SRR22696701	H1N1	A_WISCONSIN_588_2019	779937	116910	647405	644605	5767	2.86388	13431	13401	145	Influenza A	M	OUTPATIENT	<5	2022	25	20.83							C	H1N1
22-011-14201				1167207	114599							142	Influenza A	F	OUTPATIENT	<5	2022	25	ND							F
22-011-3001				466561	459008							30	Influenza A	M	INPATIENT	<5	2022	16	ND							F
22-011-11301	SRR22696742	H3N2	A_DARWIN_9_2021	1497740	413644	848994	845112	9093	3.04964	13179	13179	113	Influenza A	F	INPATIENT	<5	2022	24	19.97							C	H3N2
22-011-10101		H1N1	A_WISCONSIN_588_2019	45055	26508	17828	17827	131	1.53654	13383	13163	101	Influenza A	M	OUTPATIENT	<5	2022	23	21.51							C	H1N1
22-011-4001												40	Influenza A	F	OUTPATIENT	<5	2022	21	30.88							F
22-011-3901	SRR22696664	H3N2	A_DARWIN_9_2021	30708	13091	17207	17061	117	1.50643	13161	13007	39	Influenza A	M	OUTPATIENT	<5	2022	20	23.16							C	H3N2
22-011-4301												43	Influenza A	F	INPATIENT	<5	2022	20	ND							F
22-011-18401	SRR22696668	H3N2	A_DARWIN_9_2021	199353	16255	181548	180463	1357	2.29899	13179	13179	184	Influenza A/RSV	F	INPATIENT	<5	2022	28	23.15	34.09						C	H3N2
22-011-13101	SRR22696713	H1N1	A_WISCONSIN_588_2019	290165	184241	68877	67929	521	2.0488	13366	13262	131	Influenza A	F	OUTPATIENT	<5	2022	25	24.6							C	H1N1
22-011-9201		H1N1	A_WISCONSIN_588_2019	1924	1620	59	51	0	0.00994532	129	129	92	Influenza A	F	OUTPATIENT	<5	2022	23	25.02							F	?
22-011-14801	SRR22696698	H3N2	A_DARWIN_9_2021	126610	115188	8576	8585	75	1.32449	13159	12958	148	Influenza A	F	INPATIENT	<5	2022	25	23.45							C	H3N2
22-011-9601	SRR22696749	H3N2	A_DARWIN_9_2021	2072676	32341	1870527	1845790	21665	3.40369	13178	13177	96	Influenza A	F	INPATIENT	>5 <65	2022	24	21.85							C	H3N2
22-011-11901	SRR22696735	H3N2	A_DARWIN_9_2021	782160	715597	41300	40232	285	1.81494	13164	13123	119	Influenza A	F	OUTPATIENT	>5 <65	2022	24	21.5							C	H3N2
22-011-8501	SRR22696722	H3N2	A_DARWIN_9_2021	27959	10658	16991	17005	144	1.55206	13173	13087	85	Influenza A	M	OUTPATIENT	>5 <65	2022	23	19.87							C	H3N2
22-011-2701		H3N2	A_DARWIN_9_2021	535790	521562	15	15	0	0.0224289	703	0	27	Influenza A	F	OUTPATIENT	>5 <65	2022	16	40							F	?
22-011-17001	SRR22696678	H3N2	A_DARWIN_9_2021	21333	6564	4983	4954	38	1.165	13120	12759	170	Influenza A	F	OUTPATIENT	>5 <65	2022	26	26.52							C	H3N2
22-011-15301	SRR22696692	H3N2	A_DARWIN_9_2021	900462	137584	743122	745793	6063	2.89383	13179	13179	153	Influenza A	M	OUTPATIENT	>5 <65	2022	25	23.12							C	H3N2
22-011-4101				1485351	1414718							41	Influenza A	F	INPATIENT	>5 <65	2022	20	22.35							F	?
22-011-7001	SRR22696652	H3N2	A_DARWIN_9_2021	557566	277473	276841	266540	2451	2.58502	13052	13048	70	Influenza A	M	OUTPATIENT	>5 <65	2022	21	22.67							C	H3N2
22-011-16501		H1N1	A_WISCONSIN_588_2019	17570	6328	11043	10981	91	1.39861	13342	13036	165	Influenza A	M	INPATIENT	>5 <65	2022	13	19.68							C	H1N1
22-011-3601												36	Influenza A	F	OUTPATIENT	>5 <65	2022	21	ND							F
22-011-2601				249664	103055							26	Influenza A	F	OUTPATIENT	>5 <65	2022	16	ND							F	?
22-011-8001	SRR22696725	H3N2	A_DARWIN_9_2021	260967	79594	177546	155643	1061	2.26966	13075	12962	80	Influenza A	F	OUTPATIENT	>5 <65	2022	22	19.07							C	H3N2
22-011-6801	SRR22696653	H3N2	A_DARWIN_9_2021	524420	76971	281081	264573	1369	2.44399	12948	12901	68	Influenza A	M	OUTPATIENT	>5 <65	2022	22	23.36							C	H3N2
22-011-16401	SRR22696681	H1N1	A_WISCONSIN_588_2019	155667	3610	150194	150602	1454	2.254	13425	13396	164	Influenza A	M	INPATIENT	>5 <65	2022	14	23							C	H1N1
22-011-4201												42	Influenza A	F	OUTPATIENT	>5 <65	2022	20	ND							F
22-011-6501	SRR22696656	H1N1	A_WISCONSIN_588_2019	2247408	988697	1212494	1200203	9670	3.0377	13158	13155	65	Influenza A	M	OUTPATIENT	>5 <65	2022	21	25.4							C	H1N1
22-011-9001	SRR22696753	H3N2	A_DARWIN_9_2021	12950	6321	6477	6463	55	1.25354	13141	12793	90	Influenza A	F	OUTPATIENT	>5 <65	2022	23	22.54							C	H3N2
22-011-10301	SRR22696662	H3N2	A_DARWIN_9_2021	253840	28173	222025		1685	2.37775	13179	13179	103	Influenza A	M	OUTPATIENT	>5 <65	2022	23	23.34							C	H3N2
22-011-8701	SRR22696754	H3N2	A_DARWIN_9_2021	44389	13830	28240	28278	207	1.6953	13162	13081	87	Influenza A	F	INPATIENT	>5 <65	2022	23	20.07							C	H3N2
22-011-15801	SRR22696688	H3N2	A_DARWIN_9_2021	807432	770060	9834	9725	59	1.33874	13007	12389	158	Influenza A	M	OUTPATIENT	>5 <65	2022	25	24.43							C	H3N2
22-011-17301	SRR22696675	H1N1	A_WISCONSIN_588_2019	178155	10170	146625	146520	1163	2.24332	13411	13342	173	Influenza A	F	OUTPATIENT	>5 <65	2022	26	22.21							C	H1N1
22-011-13501	SRR22696709	H3N2	A_DARWIN_9_2021	208171	118144	76512	76254	779	2.08934	13179	13160	135	Influenza A	M	OUTPATIENT	>5 <65	2022	24	22.08							C	H3N2
22-011-12701	SRR22696718	H1N1	A_WISCONSIN_588_2019	856731	195736	654259	651506	5439.5	2.84744	13429	13418	127	Influenza A	F	OUTPATIENT	>5 <65	2022	24	21.81							C	H1N1
22-011-8201	SRR22696724	H3N2	A_DARWIN_9_2021	90844	49357	36343	29796	2	1.19476	9730	9021	82	Influenza A/RHINO	M	INPATIENT	>5 <65	2022	22	20.3				35.4			C	H3N2
22-011-14001	SRR22696703	H3N2	A_DARWIN_9_2021	136317	104808	10728	10721	104	1.41442	13126	13024	140	Influenza A	M	OUTPATIENT	>5 <65	2022	25	24.28							C	H3N2
22-011-18201	SRR22696669	H1N1	A_WISCONSIN_588_2019	219375	9375	145808	145234	980	2.18935	13396	13365	182	Influenza A	M	OUTPATIENT	>5 <65	2022	27	24.31							C	H1N1
22-011-18501	SRR22696667	H3N2	A_DARWIN_9_2021	29396	6608	21821	21744	160	1.62283	13141	12968	185	Influenza A/RSV	M	OUTPATIENT	>5 <65	2022	28	18.97	28.08						C	H3N2	Paramyxoviridae_RSVB	104	0.39638
22-011-6701	SRR22696654	H3N2	A_DARWIN_9_2021	142285	38794	97073	97041	682	2.0637	13179	13174	67	Influenza A	M	OUTPATIENT	>5 <65	2022	21	23.34							C	H3N2
22-011-4601												46	Influenza A	M	INPATIENT	>5 <65	2022	21	ND							F
22-011-11101	SRR22696744	H1N1	A_WISCONSIN_588_2019	228949	112072	103182	102968	985	2.1653	13417	13331	111	Influenza A	M	OUTPATIENT	>5 <65	2022	24	22.17							C	H1N1
22-011-6001	SRR22696661	H3N2	A_DARWIN_9_2021	43806	30472	7628	7458	51	1.27209	13117	12901	60	Influenza A	F	OUTPATIENT	>5 <65	2022	21	23.16							C	H3N2
22-011-0701	SRR22696706	H3N2	A_DARWIN_9_2021	406880	144976	165902	165796	1217	2.3301	13179	13178	7	Influenza A	F	OUTPATIENT	>5 <65	2022	16	22.47							C	H3N2
22-011-15201	SRR22696693	H3N2	A_DARWIN_9_2021	603764	142884	455588	453674	4064	2.74993	13179	13179	152	Influenza A	M	OUTPATIENT	>5 <65	2022	25	22.3							C	H3N2
22-011-8101		H3N2	A_DARWIN_9_2021	34834	31266	3013	3008	19	1.00649	12979	12206	81	Influenza A	M	OUTPATIENT	>5 <65	2022	22	24.43							C	H3N2
22-011-14601	SRR22696700	H1N1	A_WISCONSIN_588_2019	604406	515185	77109	76246	472	2.00934	13343	13202	146	Influenza A	F	OUTPATIENT	>5 <65	2022	25	22.2							C	H1N1	Coronaviridae-229E	1226	0.974306
22-011-18101	SRR22696670	H3N2	A_DARWIN_9_2021	621680	19614	588888	564224	4311	2.72936	13179	13178	181	Influenza A/RSV	M	OUTPATIENT	>5 <65	2022	27	25.51	34.03						C	H3N2	Paramyxoviridae_RSVB	588	0.896282
22-011-9301	SRR22696751	H1N1	A_WISCONSIN_588_2019	463032	32973	387797	382690	3715	2.6291	13425	13393	93	Influenza A	F	OUTPATIENT	>5 <65	2022	23	22.26							C	H1N1
22-011-15501		H3N2	A_DARWIN_9_2021	942714	494185	1	1	0	0.00146186	0	0	155	Influenza A	F	OUTPATIENT	>5 <65	2022	25	ND							F		Coronaviridae-229E	64052	0.998972
22-011-12401	SRR22696721	H3N2	A_DARWIN_9_2021	184934	124877	47203	47007	412	1.90373	13175	13128	124	Influenza A	F	OUTPATIENT	>5 <65	2022	24	22.7							C	H3N2
22-011-9501	SRR22696750	H3N2	A_DARWIN_9_2021	73573	1186	51196	51316	316	1.80418	13177	13164	95	Influenza A	F	OUTPATIENT	>5 <65	2022	23	22.97							C	H3N2
22-011-0101	SRR22696757	H3N2	A_DARWIN_9_2021	631955	395066	201943	189184	812	2.21385	13123	13000	1	Influenza A	M	OUTPATIENT	>5 <65	2022	17	19.33							C	H3N2
22-011-17801		H3N2	A_DARWIN_9_2021	25953	24632	897	895	5	0.667627	11961	6950	178	Influenza A	M	OUTPATIENT	>5 <65	2022	27	22.39							T	H3N2
22-011-6601	SRR22696655	H3N2	A_DARWIN_9_2021	47072	9697	36606	34955	186	1.69158	12820	12561	66	Influenza A	M	OUTPATIENT	>5 <65	2022	21	21.52							C	H3N2
22-011-10401	SRR22696651	H3N2	A_DARWIN_9_2021	825144	53848	89318	81287	451	1.96262	12954	12561	104	Influenza A	F	OUTPATIENT	>5 <65	2022	23	20.93							C	H3N2
22-011-15401	SRR22696691	H1N1	A_WISCONSIN_588_2019	2291892	125687	2133118	2078795	20306.5	3.35108	13432	13432	154	Influenza A	F	OUTPATIENT	>5 <65	2022	25	20.96							C	H1N1
22-011-13301	SRR22696711	H3N2	A_DARWIN_9_2021	752044	602112	139946	138015	857	2.23561	13174	13168	133	Influenza A	M	OUTPATIENT	>5 <65	2022	25	23.72							C	H3N2
22-011-7901	SRR22696726	H3N2	A_DARWIN_9_2021	250828	89024	155933	154126	1204	2.26194	13178	13156	79	Influenza A	M	OUTPATIENT	>5 <65	2022	22	22.05							C	H3N2
22-011-7601		H1N1	A_WISCONSIN_588_2019	20621	18394	1830	1836	13	0.886596	12720	11005	76	Influenza A	M	INPATIENT	>5 <65	2022	22	22.32							C	H1N1
22-011-13701	SRR22696707	H3N2	A_DARWIN_9_2021	100313	91466	7309	7301	62	1.29785	13084	12729	137	Influenza A	M	OUTPATIENT	>5 <65	2022	24	23.57							C	H3N2
22-011-8801				15273	11073							88	Influenza A	M	OUTPATIENT	>5 <65	2022	23	25.92							F	?
22-011-0301	SRR22696756	H3N2	A_DARWIN_9_2021	388447	204111	18449	18140	168	1.59431	13113	12992	3	Influenza A	F	INPATIENT	>5 <65	2022	17	28.7							C	H3N2
22-011-6401	SRR22696657	H3N2	A_DARWIN_9_2021	95831	6333	38048	37947	292	1.80433	13168	13142	64	Influenza A	F	OUTPATIENT	>5 <65	2022	21	20.97							C	H3N2
22-011-1101		H3N2	A_DARWIN_9_2021	121885	75100	436	399	1	0.369343	8092	1778	11	Influenza A	F	INPATIENT	>5 <65	2022	15	22.82							T	H3N2
22-011-1001	SRR22696673	H3N2	A_DARWIN_9_2021	750577	85020	486693	487782	2613	2.73153	13177	13177	10	Influenza A	F	OUTPATIENT	>5 <65	2022	17	18.89							C	H3N2
22-011-3101				193461	90739							31	Influenza A	M	OUTPATIENT	>5 <65	2022	15	34.06							F
22-011-15901	SRR22696687	H3N2	A_DARWIN_9_2021	3887741	263535	3548080	3555439	30836	3.60768	13179	13179	159	Influenza A	M	OUTPATIENT	>5 <65	2022	25	19.64							C	H3N2
22-011-3201												32	Influenza A	M	OUTPATIENT	>5 <65	2022	20	30.11							F
22-011-7801	SRR22696727	H3N2	A_DARWIN_9_2021	52964	31485	20223	20226	134	1.55525	13163	13046	78	Influenza A	F	OUTPATIENT	>5 <65	2022	22	23.5							C	H3N2
22-011-13201	SRR22696712	H3N2	A_DARWIN_9_2021	1156193	107299	1028880	1027016	9974	3.12686	13179	13179	132	Influenza A	F	INTPATIENT	>5 <65	2022	25	18.8							C	H3N2
22-011-7701	SRR22696728	H3N2	A_DARWIN_9_2021	50356	14136	35795	35693	287	1.79208	13172	13150	77	Influenza A	F	OUTPATIENT	>5 <65	2022	22	19.71							C	H3N2
22-011-11701	SRR22696738	H3N2	A_DARWIN_9_2021	292499	259333	19398	18845	121	1.5585	13146	12973	117	Influenza A	M	OUTPATIENT	>5 <65	2022	24	23.24							C	H3N2
22-011-1701				647601	328775							17	Influenza A	M	OUTPATIENT	>5 <65	2022	19	ND							F	?
22-011-4501												45	Influenza A	F	INPATIENT	>5 <65	2022	21	29.59							F
22-011-9401		H3N2	A_DARWIN_9_2021	17631	15520	1235	1217	0	0.391103	4667	3679	94	Influenza A	F	INPATIENT	>5 <65	2022	23	26.91							T	H3N2
22-011-3301				11953	10964							33	Influenza A	F	OUTPATIENT	>5 <65	2022	20	19.63							F	?
22-011-12601	SRR22696719	H3N2	A_DARWIN_9_2021	441304	103471	315232	314501	2690	2.57691	13179	13173	126	Influenza A	F	OUTPATIENT	>5 <65	2022	24	22.79							C	H3N2
22-011-9901	SRR22696747	H3N2	A_DARWIN_9_2021	501995	14420	479040	475937	3903	2.71387	13179	13174	99	Influenza A	M	OUTPATIENT	>5 <65	2022	23	20.71							C	H3N2
22-011-15001	SRR22696696	H3N2	A_DARWIN_9_2021	1130415	220072	898095	897582	7627	3.01519	13179	13178	150	Influenza A	M	OUTPATIENT	>5 <65	2022	25	18.23							C	H3N2
22-011-7501	SRR22696729	H3N2	A_DARWIN_9_2021	178871	115686	61993	61765	606	1.97719	12653	12653	75	Influenza A	F	OUTPATIENT	>5 <65	2022	22	26.3							C	H3N2
22-011-14101	SRR22696702	H3N2	A_DARWIN_9_2021	4141172	172448	3909619	3817393	23217	3.53324	13179	13179	141	Influenza A	F	OUTPATIENT	>5 <65	2022	24	15.52							C	H3N2
22-011-8401	SRR22696723	H1N1	A_WISCONSIN_588_2019	427118	11680	224759	224076	1947.5	2.41436	13420	13383	84	Influenza A	F	INPATIENT	>5 <65	2022	22	20.99	32.43						C	H1N1
22-011-2301				765003	660997							23	Influenza A	F	OUTPATIENT	>5 <65	2022	16	33.93							F		Paramyxoviridae_RSVA	23	0.108471
22-011-7301	SRR22696730	H3N2	A_DARWIN_9_2021	65032	25048	39542	39435	337	1.82741	13175	13162	73	Influenza A	F	OUTPATIENT	>5 <65	2022	22	22.29							C	H3N2
22-011-2101		H3N2	A_DARWIN_9_2021	2684078	22798	1	1	0	0.00460453	1	0	21	Influenza A	M	OUTPATIENT	>5 <65	2022	17	24.09		18.6					F	?	Coronaviridae-SARSCOV2	968649	1
22-011-5901		H1N1	A_WISCONSIN_588_2019	43131	4630	35472	35456	244	1.71965	13371	13223	59	Influenza A	F	OUTPATIENT	>5 <65	2022	21	23.05							C	H1N1
22-011-5001												50	Influenza A	F	OUTPATIENT	>5 <65	2022	20	ND							F
22-011-17901	SRR22696672	H3N2	A_DARWIN_9_2021	122865	9613	111863	111401	967	2.15714	13179	13172	179	Influenza A	F	OUTPATIENT	>5 <65	2022	27	19.51							C	H3N2
22-011-11601	SRR22696739	H3N2	A_DARWIN_9_2021	627267	96619	517663	521090	4690	2.77181	13179	13179	116	Influenza A/PF3	M	OUTPATIENT	>5 <65	2022	24	18.16					29.1		C	H3N2	parainfluenza	91	0.24276
22-011-17201	SRR22696676	H3N2	A_DARWIN_9_2021	103506	26066	55817	55638	429	1.89684	13173	13122	172	Influenza A	F	OUTPATIENT	>5 <65	2022	26	24.45							C	H3N2
22-011-3801												38	Influenza A	M	INPATIENT	>5 <65	2022	20	30.23							F
22-011-2201				159	132							22	Influenza A	F	OUTPATIENT	>5 <65	2022	16	ND							F	?
22-011-1801				204605	29490							18	Influenza A	M	OUTPATIENT	>5 <65	2022	19	27.44							F	?	Paramyxoviridae_HMP	121	0.554814
22-011-2901				494447	69980							29	Influenza A	F	OUTPATIENT	>5 <65	2022	16	ND							F
22-010-8526		H3N2	A_DARWIN_9_2021	7617	6713	717	708	5	0.63903	12482	5970	187	Influenza A/COVID-19		Unknown	>5 <65	2022	18	26.79		40					T	H3N2
22-011-12301	SRR22696731	H3N2	A_DARWIN_9_2021	140823	28359	107043	106715	1010	2.16335	13179	13174	123	Influenza A	F	OUTPATIENT	>5 <65	2022	24	24.49							C	H3N2
22-011-5701		H3N2	A_DARWIN_9_2021	9684	3383	6164	6174	43	1.20217	13091	12783	57	Influenza A	F	OUTPATIENT	>5 <65	2022	21	19.55							C	H3N2
22-011-1601				822686	788572							16	Influenza A	M	OUTPATIENT	>5 <65	2022	19	22.06							F	?
22-011-16701		H1N1	A_WISCONSIN_588_2019	67100	43039	22918	22977	183	1.60634	13328	13184	167	Influenza A	M	OUTPATIENT	>5 <65	2022	16	23.66							C	H1N1
22-011-13601	SRR22696708	H3N2	A_DARWIN_9_2021	286784	38242	221815	221121	2139	2.48864	13179	13178	136	Influenza A	F	OUTPATIENT	>5 <65	2022	24	22.1							C	H3N2
22-011-2001				25732	15610							20	Influenza A	F	OUTPATIENT	>5 <65	2022	19	28.94							F
22-011-12501	SRR22696720	H1N1	A_WISCONSIN_588_2019	3459527	232275	3164518		28229	3.52277	13432	13432	125	Influenza A	M	OUTPATIENT	>5 <65	2022	24	21.92							C	H1N1
22-011-9701		H1N1	A_WISCONSIN_588_2019	430399	422397	96	86	0	0.0903381	1680	633	97	Influenza A/EV	F	ICU	>5 <65	2022	23	19.07						34.48	T
22-011-3501												35	Influenza A	F	OUTPATIENT	>5 <65	2022	21	31.97							F
22-011-17101	SRR22696677	H3N2	A_DARWIN_9_2021	140701	50702	87022	85444	625	2.0236	13179	13167	171	Influenza A/HMPV	M	OUTPATIENT	>5 <65	2022	26	26.82			30.58				C	H3N2	Paramyxoviridae_HMP	325	0.820786
22-011-11001	SRR22696745	H3N2	A_DARWIN_9_2021	2635619	245286	2356020	2354286	21534	3.43745	13179	13179	110	Influenza A	M	INPATIENT	>5 <65	2022	24	18.52							C	H3N2
22-011-13801	SRR22696705	H1N1	A_WISCONSIN_588_2019	1835301	499246	1316269	1301089	10757.5	3.22227	13423	13409	138	Influenza A	M	OUTPATIENT	>5 <65	2022	24	22.64							C	H1N1
22-011-6301	SRR22696658	H3N2	A_DARWIN_9_2021	106208	12762	83629	82304	441	2.05718	13014	12968	63	Influenza A	F	INPATIENT	>5 <65	2022	21	22.61							C	H3N2
22-011-8601		H1N1	A_WISCONSIN_588_2019	43389	28787	13168	13148	83	1.42944	13273	12940	86	Influenza A	F	OUTPATIENT	>5 <65	2022	23	24.72							C	H1N1
22-011-18001	SRR22696671	H3N2	A_DARWIN_9_2021	88434	1252	81886	81573	551	1.99223	13179	13174	180	Influenza A	F	INPATIENT	>5 <65	2022	27	24.17							C	H3N2
22-011-6901		H3N2	A_DARWIN_9_2021	2179	1299	307	291	0	0.086662	1238	702	69	Influenza A	M	OUTPATIENT	>5 <65	2022	21	21.3							T	H3N2
22-011-3401												34	Influenza A	M	INPATIENT	>5 <65	2022	20	40.78							F
22-011-14401		H3N2	A_DARWIN_9_2021	651765	42961	1	1	0	0.00326635	0	0	144	Influenza A	F	OUTPATIENT	>5 <65	2022	25	ND							F	?
22-011-2801	SRR22696665	H3N2	A_DARWIN_9_2021	670704	650058	7224	7396	22	1.11922	12952	12250	28	Influenza A	M	OUTPATIENT	>5 <65	2022	16	18.08							C	H3N2
22-011-12901	SRR22696715	H3N2	A_DARWIN_9_2021	244292	138135	94345	94055	878	2.13879	13178	13161	129	Influenza A/RHINO	F	OUTPATIENT	>5 <65	2022	24	22.74				36.46			C	H3N2
22-011-5801	SRR22696663	H3N2	A_DARWIN_9_2021	38875	26886	10126	10141	61	1.35472	13103	12868	58	Influenza A	F	OUTPATIENT	>5 <65	2022	21	21.55							C	H3N2
22-011-0201		H1N1	A_WISCONSIN_588_2019	1998661	1340896	18481	18357	98	1.49392	13137	12983	2	Influenza A	F	INPATIENT	>5 <65	2022	17	28.53							C	H1N1	Coronaviridae_SARSCOV2_coronavirus	139	0.165919
22-011-9101	SRR22696752	H3N2	A_DARWIN_9_2021	329107	35780	234753	234333	1736	2.38045	13179	13178	91	Influenza A	F	OUTPATIENT	>5 <65	2022	23	23.72							C	H3N2
22-011-0601	SRR22696717	H3N2	A_DARWIN_9_2021	557840	329066	10199	10327	51	1.26504	12923	12526	6	Influenza A	M	INPATIENT	>5 <65	2022	17	26.59							C	H3N2
22-011-16301	SRR22696682	H3N2	A_DARWIN_9_2021	52610	40783	10586	10449	73	1.36881	13082	12594	163	Influenza A	M	ICU	>5 <65	2022	26	20.86							C	H3N2
22-011-8901												89	Influenza A	F	INPATIENT	>5 <65	2022	23	ND							F
22-011-1201		H1N1	A_WISCONSIN_588_2019	250158	244918	3	3	0	0.00309277	105	0	12	Influenza A	M	HDU	>5 <65	2022	18	30.941							F
22-011-12201	SRR22696732	H3N2	A_DARWIN_9_2021	269247	74261	190853	191032	1577	2.35323	13178	13173	122	Influenza A	F	INPATIENT	>5 <65	2022	24	23.84							C	H3N2
22-011-6101	SRR22696660	H1N1	A_WISCONSIN_588_2019	212993	8777	201933	201897	1684	2.32934	13420	13375	61	Influenza A	M	OUTPATIENT	>5 <65	2022	21	19.08							C	H1N1
22-011-15701	SRR22696689	H3N2	A_DARWIN_9_2021	2131459	162793	1886642	1899093	17184	3.33213	13179	13179	157	Influenza A	M	OUTPATIENT	>65	2022	25	18.9							C	H3N2
22-011-4701												47	Influenza A	F	OUTPATIENT	>65	2022	20	ND							F
22-011-11401	SRR22696741	H3N2	A_DARWIN_9_2021	75214	9348	34903	34609	358	1.83481	13179	13129	114	Influenza A	M	INPATIENT	>65	2022	24	23.85							C	H3N2
22-011-0901	SRR22696684	H3N2	A_DARWIN_9_2021	1077490	147024	12290	12315	74	1.35341	12984	12822	9	Influenza A	M	INPATIENT	>65	2022	16	28.62							C	H3N2
22-011-8301												83	Influenza A	M	INPATIENT	>65	2022	22	ND							F
22-011-13001	SRR22696714	H3N2	A_DARWIN_9_2021	129920	82354	33162	33253	262	1.72576	13177	13127	130	Influenza A	F	OUTPATIENT	>65	2022	24	22.08							C	H3N2
22-011-1301				913444	177960							13	Influenza A	F	OUTPATIENT	>65	2022	19	ND							F	?	Parvoviridae_HBoV	127025	0.998493
22-011-14901	SRR22696697	H3N2	A_DARWIN_9_2021	1472543	113860	1218175	1218896	11706	3.16166	13179	13179	149	Influenza A	M	ICU	>65	2022	25	18.13							C	H3N2
22-011-11201	SRR22696743	H3N2	A_DARWIN_9_2021	1983023	117023	1829164	1829955	17149	3.35733	13179	13179	112	Influenza A	F	OUTPATIENT	>65	2022	24	16.47							C	H3N2
22-011-4901				584374	563761							49	Influenza A	F	INPATIENT	>65	2022	20	22.89							F	?	Coronaviridae-SARSCOV2	751	0.120857
22-011-7401												74	Influenza A	F	ICU	>65	2022	22	ND							F
22-011-17601												176	Influenza A	F	INPATIENT	>65	2022	27	31.66							F
22-011-0501	SRR22696737	H1N1	A_WISCONSIN_588_2019	413897	15181	391166	391588	3318.5	2.60768	13428	13415	5	Influenza A	F	INPATIENT	>65	2022	17	18.18							C	H1N1
22-011-18601	SRR22696666	H3N2	A_DARWIN_9_2021	59626	31725	12311	12259	77	1.3943	13105	12782	186	Influenza A	F	OUTPATIENT	>65	2022	28	23.9							C	H3N2
22-011-4401												44	Influenza A	M	OUTPATIENT	>65	2022	21	39.63							F
22-011-17701												177	Influenza A	M	OUTPATIENT	>65	2022	27	ND							F
22-011-14301				508914	417482							143	Influenza A	F	OUTPATIENT	>65	2022	25	ND							F
22-011-10701												107	Influenza A	F	INPATIENT	>65	2022	24	ND							F
22-011-18301												183	Influenza A	F	OUTPATIENT	>65	2022	27	ND							F
22-011-1401				556541	175577							14	Influenza A	F	OUTPATIENT	>65	2022	18	34.34							F
22-011-17501		H3N2	A_DARWIN_9_2021	38366	35509	1363	1336	7	0.764079	12856	8233	175	Influenza A	F	ICU	>65	2022	26	26.25							T	H3N2
22-011-1501				808521	124106							15	Influenza A	F	INPATIENT	>65	2022	18	30.39							F	?	Paramyxoviridae_HMP	177020	0.997975	Adenoviridae_humanadenovirus	950	0.972022
22-011-16601	SRR22696680	H3N2	A_DARWIN_9_2021	131946	20870	108352	108100	711	2.08669	13178	13173	166	Influenza A	M	INPATIENT	>65	2022	12	26.14							C	H3N2
22-011-12101	SRR22696733	H3N2	A_DARWIN_9_2021	190915	123095	63251	63140	582	1.99639	13178	13144	121	Influenza A	F	INPATIENT	>65	2022	24	19.8							C	H3N2
22-011-6201	SRR22696659	H3N2	A_DARWIN_9_2021	2379468	135300	2236725	2184725	25036	3.47859	13171	13171	62	Influenza A	F	INPATIENT	>65	2022	21	22.95							C	H3N2
22-011-3701												37	Influenza A	F	INPATIENT	>65	2022	21	28.9							F
22-011-11801	SRR22696736	H3N2	A_DARWIN_9_2021	331612	127899	112347	112155	1040	2.21576	13178	13155	118	Influenza A	M	INPATIENT	>65	2022	24	24.34							C	H3N2	Paramyxoviridae_RSVB	26	0.297936
22-011-17401	SRR22696674	H3N2	A_DARWIN_9_2021	1059630	41944	1009057	991550	7099	2.95816	13179	13179	174	Influenza A/Pertussis	M	OUTPATIENT	>65	2022	26	27.12							C	H3N2
